# Genetic architecture of the human brain glycoproteome implicates glycosylation in Alzheimer’s disease and related dementias

**DOI:** 10.64898/2026.11.24.26368888

**Authors:** Ru Feng, Anqi Wang, Xuewei Cao, Sheema Sameen, David Morgenstern, Hila Levy, Aparajita Pranjal, Ruixi Li, Haochen Sun, Yining Li, Kushal K. Dey, Nicholas T. Seyfried, David A. Bennett, Philip L. De Jager, The Alzheimer’s Disease Functional Genomics Consortium, Gao Wang, Yishai Levin, Michal Schnaider Beeri, Aron S. Buchman, Hans-Ulrich Klein

**Affiliations:** Center for Statistical Genetics, The Gertrude H. Sergievsky Center, Columbia University, New York, NY, USA; Center for Translational & Computational Neuroimmunology, Department of Neurology, Columbia University Irving Medical Center, New York, NY, USA; Taub Institute for Research on Alzheimer’s disease and the Aging brain, Columbia University Irving Medical Center, New York, NY, USA; Computational and Systems Biology Program, Memorial Sloan Kettering Cancer Center, New York, NY, USA; Nancy and Stephen Grand Israel National Center for Personalized Medicine, Weizmann Institute of Science, Rehovot, Israel; Department of Neurology, Columbia University, New York, NY, USA; Department of Biochemistry, Emory University, Atlanta, GA, USA; Rush Alzheimer’s Disease Center, Rush University Medical Center, Chicago, IL, USA; The Krieger Klein Alzheimer’s Research Center, Brain Health Institute, Rutgers University, NJ, USA

## Abstract

Glycosylation is a prevalent post-translational modification in the human brain, but its genetic regulation remains poorly defined. We profiled N-linked glycosylation in 316 human prefrontal cortices and generated the first glycoproteome-wide map of glycosylation quantitative trait loci (glycoQTLs). GlycoQTLs were enriched in regulatory regions and partly independent of protein abundance. High-mannose glycopeptiforms were preferentially affected, suggesting genetic influence on early glycan processing in the endoplasmic reticulum. Integration with Alzheimer’s disease and related dementias (ADRD) GWAS summary statistics identified disease-associated glycoQTLs, including those at TMEM106B and ACE. At TMEM106B, the ADRD risk allele altered the glycan composition at N183 within the fibril-forming C-terminal fragment of the protein, whereas at ACE, individual glycopeptiforms showed divergent genetic effects. Targeted trans-glycoQTL analysis further identified long-range regulation, including a hotspot at the fucosidase FUCA2. These findings establish glycoQTL mapping as a complementary functional-genomics layer that reveals disease-associated molecular effects beyond conventional protein-level analyses.
