## Supplementary Tables for "Genetic architecture of the human brain glycoproteome implicates glycosylation in Alzheimer’s disease and related dementias"

### Sheet: Supplementary Table S1
Supplementary Table S1: Cohort characteristics
Category	Variable	Statistic	Value
Demographics	Age at death, years	mean (SD)	89.16 (6.41)
	Female sex	n (%)	222 (70.3%)
	Education, years	mean (SD)	15.94 (3.64)
Clinical measures	No cognitive impairment	n (%)	134 (42.4%)
	Mild cognitive impairment (MCI)	n (%)	79 (25.0%)
	Dementia	n (%)	103 (32.6%)
Postmortem indices	Postmortem interval, hours	mean (SD)	7.86 (4.67)
Neurodegenerative pathologies	Lewy body disease (limbic or neocortical type)	n (%)	72 (23.8%)
	Alzheimer disease (NIA-AA)	n (%)	181 (57.3%)
	TDP-43 present (limbic or neocortical)	n (%)	86 (27.5%)
	Hippocampal sclerosis	n (%)	28 (8.9%)
Cerebrovascular pathologies	Macroinfarcts present	n (%)	105 (33.2%)
	Microinfarcts present	n (%)	89 (28.2%)
	Atherosclerosis (moderate/severe)	n (%)	100 (31.7%)
	Arteriolosclerosis (moderate/severe)	n (%)	98 (31.0%)
	Cerebral amyloid angiopathy (moderate/severe)	n (%)	80 (25.3%)

### Sheet: Supplementary Table S2
Supplementary Table S2: Per-glycopeptiform summary of GlycoWAS, PWAS, and AD/pQTL colocalization
Gene	Glycopeptiform ID	Ensembl gene ID	Glycosite	Glycan composition	Glycan class	GlycoWAS z	GlycoWAS P	GlycoWAS significant	PWAS z	PWAS P	PWAS significant	AD colocalized	pQTL colocalized	Colocalization lead variant	AD-risk allele vs glycopeptiform abundance	Glycopeptiform and protein same direction
ACE	gp_2625	ENSG00000159640	P12821_N111	HexNAc(2)Hex(5)	High-mannose	-6.89535	5.37315e-12	TRUE	-8.52002	1.59532e-17	TRUE	FALSE	FALSE
ACE	gp_2626	ENSG00000159640	P12821_N111	HexNAc(6)Hex(4)Fuc(1)NeuAc(1)	Hybrid/Complex			FALSE	-8.52002	1.59532e-17	TRUE	TRUE	TRUE	chr17:63470201:G:A	higher	FALSE
ACE	gp_2628	ENSG00000159640	P12821_N714	HexNAc(2)Hex(6)	High-mannose	-6.70681	1.98928e-11	TRUE	-8.52002	1.59532e-17	TRUE	TRUE	TRUE	chr17:63470201:G:A	lower	TRUE
ACE	gp_2629	ENSG00000159640	P12821_N714	HexNAc(2)Hex(7)	High-mannose	-8.09796	5.58886e-16	TRUE	-8.52002	1.59532e-17	TRUE	TRUE	TRUE	chr17:63470201:G:A	lower	TRUE
ACE	gp_2630	ENSG00000159640	P12821_N509	HexNAc(2)Hex(9)	High-mannose	-7.78153	7.16547e-15	TRUE	-8.52002	1.59532e-17	TRUE	TRUE	TRUE	chr17:63470201:G:A	lower	TRUE
ACE	gp_2631	ENSG00000159640	P12821_N695	HexNAc(2)Hex(5)	High-mannose	-8.63706	5.76769e-18	TRUE	-8.52002	1.59532e-17	TRUE	TRUE	TRUE	chr17:63470201:G:A	lower	TRUE
ACE	gp_2632	ENSG00000159640	P12821_N695	HexNAc(4)Hex(4)Fuc(1)	Hybrid/Complex	-8.01795	1.07525e-15	TRUE	-8.52002	1.59532e-17	TRUE	TRUE	TRUE	chr17:63470201:G:A	lower	TRUE
ACP2	gp_2385	ENSG00000134575	P11117_N167	HexNAc(2)Hex(8)	High-mannose	6.85885	6.94174e-12	TRUE			FALSE	FALSE	FALSE
ADAM10	gp_0151	ENSG00000137845	O14672_N278	HexNAc(2)Hex(9)	High-mannose	6.37959	1.77558e-10	TRUE	5.34416	9.08382e-08	TRUE	FALSE	FALSE
ADAM10	gp_0156	ENSG00000137845	O14672_N439	HexNAc(2)Hex(6)	High-mannose	5.83753	5.29811e-09	TRUE	5.34416	9.08382e-08	TRUE	FALSE	FALSE
ADAM10	gp_0157	ENSG00000137845	O14672_N439	HexNAc(2)Hex(7)	High-mannose	5.79814	6.70554e-09	TRUE	5.34416	9.08382e-08	TRUE	FALSE	FALSE
AMPH	gp_4366	ENSG00000078053	P49418_K207	Hex	Glycation	-4.28853	1.79858e-05	TRUE	-1.06689	0.286023	FALSE	FALSE	FALSE
ATP1B2	gp_2877	ENSG00000129244	P14415_N118	HexNAc(5)Hex(6)Fuc(1)NeuAc(3)	Hybrid/Complex	-4.91467	8.89326e-07	TRUE			FALSE	FALSE	FALSE
CLU	gp_2277	ENSG00000120885	P10909_N374	HexNAc(4)Hex(5)Fuc(1)NeuAc(1)	Hybrid/Complex	-4.48162	7.40787e-06	TRUE			FALSE	FALSE	FALSE
CNTNAP1	gp_5098	ENSG00000108797	P78357_N518	HexNAc(7)Hex(6)Fuc(1)NeuAc(1)	Hybrid/Complex	-5.63273	1.77379e-08	TRUE	-3.06783	0.00215619	FALSE	FALSE	FALSE
CNTNAP1	gp_5103	ENSG00000108797	P78357_N518	HexNAc(6)Hex(7)Fuc(1)NeuAc(1)	Hybrid/Complex	-5.80877	6.29336e-09	TRUE	-3.06783	0.00215619	FALSE	FALSE	FALSE
EGFR	gp_0909	ENSG00000146648	P00533_N352	HexNAc(2)Hex(6)	High-mannose	5.85728	4.70516e-09	TRUE	6.39971	1.55675e-10	TRUE	TRUE	TRUE	chr7:54881563:A:G	higher	TRUE
EPM2AIP1	gp_6838	ENSG00000178567	Q7L775_K483	Hex	Glycation	-4.25281	2.11108e-05	TRUE	-0.521547	0.601986	FALSE	FALSE	FALSE
IDUA	gp_3876	ENSG00000127415	P35475_N372	HexNAc(2)Hex(8)	High-mannose	5.50387	3.71536e-08	TRUE	4.72405	2.31192e-06	TRUE	FALSE	FALSE
IDUA	gp_3877	ENSG00000127415	P35475_N372	HexNAc(2)Hex(9)	High-mannose	4.62168	3.80636e-06	TRUE	4.72405	2.31192e-06	TRUE	FALSE	FALSE
IGHG2	gp_1153	ENSG00000211893	P01859_N176	HexNAc(3)Hex(3)Fuc(1)	Hybrid/Complex	-5.28167	1.28013e-07	TRUE	-3.14921	0.00163711	FALSE	FALSE	FALSE
IGHG2	gp_1154	ENSG00000211893	P01859_N176	HexNAc(4)Hex(3)Fuc(1)	Hybrid/Complex	-5.15046	2.59848e-07	TRUE	-3.14921	0.00163711	FALSE	FALSE	FALSE
IGHG2	gp_1155	ENSG00000211893	P01859_N176	HexNAc(4)Hex(4)Fuc(1)	Hybrid/Complex	-4.84661	1.25586e-06	TRUE	-3.14921	0.00163711	FALSE	FALSE	FALSE
IGHG2	gp_1156	ENSG00000211893	P01859_N176	HexNAc(5)Hex(3)Fuc(1)	Hybrid/Complex	-4.78503	1.70964e-06	TRUE	-3.14921	0.00163711	FALSE	FALSE	FALSE
IGHG2	gp_1158	ENSG00000211893	P01859_N176	HexNAc(4)Hex(5)Fuc(1)	Hybrid/Complex	-5.39785	6.74456e-08	TRUE	-3.14921	0.00163711	FALSE	FALSE	FALSE
IGHG2	gp_1159	ENSG00000211893	P01859_N176	HexNAc(4)Hex(4)Fuc(1)NeuAc(1)	Hybrid/Complex	-5.08031	3.76816e-07	TRUE	-3.14921	0.00163711	FALSE	FALSE	FALSE
IGHG2	gp_1161	ENSG00000211893	P01859_N176	HexNAc(4)Hex(5)Fuc(1)NeuAc(1)	Hybrid/Complex	-5.0636	4.11412e-07	TRUE	-3.14921	0.00163711	FALSE	TRUE	FALSE	chr14:105757817:A:G	lower
IGHG2	gp_1163	ENSG00000211893	P01859_K205	Hex	Glycation	-4.85641	1.19533e-06	TRUE	-3.14921	0.00163711	FALSE	FALSE	FALSE
OMG	gp_3475	ENSG00000126861	P23515_N152	HexNAc(2)Hex(7)	High-mannose	-5.03173	4.86078e-07	TRUE	-2.25278	0.0242732	FALSE	FALSE	FALSE
SIRPA	gp_4985	ENSG00000198053	P78324_K83	Hex	Glycation	4.41753	9.98371e-06	TRUE	4.20559	2.60406e-05	FALSE	TRUE	TRUE	chr20:1915755:T:A	higher	TRUE
SIRPA	gp_4986	ENSG00000198053	P78324_N245	HexNAc(6)Hex(4)Fuc(1)NeuAc(1)	Hybrid/Complex	-4.29926	1.71366e-05	TRUE	4.20559	2.60406e-05	FALSE	TRUE	TRUE	chr20:1915755:T:A	lower	FALSE
SIRPA	gp_4988	ENSG00000198053	P78324_N245	HexNAc(2)Hex(4)Fuc(1)	Paucimannose			FALSE	4.20559	2.60406e-05	FALSE	TRUE	TRUE	chr20:1915755:T:A	higher	TRUE
SIRPA	gp_4991	ENSG00000198053	P78324_N245	HexNAc(4)Hex(3)	Hybrid/Complex	4.32228	1.54425e-05	TRUE	4.20559	2.60406e-05	FALSE	TRUE	TRUE	chr20:1915755:T:A	higher	TRUE
SIRPA	gp_4992	ENSG00000198053	P78324_N245	HexNAc(4)Hex(3)Fuc(1)	Hybrid/Complex	-1.96048	0.0499392	FALSE	4.20559	2.60406e-05	FALSE	TRUE	TRUE	chr20:1915755:T:A	lower	FALSE
SIRPA	gp_4993	ENSG00000198053	P78324_N245	HexNAc(3)Hex(5)Fuc(1)	Hybrid/Complex	4.34295	1.40584e-05	TRUE	4.20559	2.60406e-05	FALSE	TRUE	TRUE	chr20:1915755:T:A	higher	TRUE
SIRPA	gp_4995	ENSG00000198053	P78324_N245	HexNAc(5)Hex(3)Fuc(1)	Hybrid/Complex	-4.70219	2.57382e-06	TRUE	4.20559	2.60406e-05	FALSE	TRUE	TRUE	chr20:1915755:T:A	lower	FALSE
SIRPA	gp_4998	ENSG00000198053	P78324_N245	HexNAc(4)Hex(5)Fuc(1)	Hybrid/Complex	4.32024	1.5586e-05	TRUE	4.20559	2.60406e-05	FALSE	TRUE	TRUE	chr20:1915755:T:A	higher	TRUE
SIRPA	gp_4999	ENSG00000198053	P78324_N245	HexNAc(5)Hex(4)Fuc(1)	Hybrid/Complex			FALSE	4.20559	2.60406e-05	FALSE	TRUE	TRUE	chr20:1915755:T:A	higher	TRUE
SIRPA	gp_5000	ENSG00000198053	P78324_N245	HexNAc(3)Hex(6)NeuAc(1)	Hybrid/Complex	4.3019	1.69338e-05	TRUE	4.20559	2.60406e-05	FALSE	TRUE	TRUE	chr20:1915755:T:A	higher	TRUE
SIRPA	gp_5004	ENSG00000198053	P78324_N110	HexNAc(6)Hex(4)Fuc(2)	Hybrid/Complex	4.30149	1.69652e-05	TRUE	4.20559	2.60406e-05	FALSE	TRUE	TRUE	chr20:1915755:T:A	higher	TRUE
SIRPA	gp_5005	ENSG00000198053	P78324_N110	HexNAc(5)Hex(4)Fuc(2)	Hybrid/Complex	4.28577	1.82107e-05	TRUE	4.20559	2.60406e-05	FALSE	TRUE	TRUE	chr20:1915755:T:A	higher	TRUE
SPARCL1	gp_6183	ENSG00000152583	Q14515_N169;Q14515_N176	HexNAc(2)Hex(4)Fuc(1);HexNAc(1)Fuc(1)	Paucimannose;Other			FALSE	1.45435	0.14585	FALSE	TRUE	FALSE	chr4:87707656:G:C	higher
STX1B	gp_4870	ENSG00000099365	P61266_K45	Hex	Glycation	-5.62713	1.83232e-08	TRUE	5.85203	4.85617e-09	TRUE	FALSE	FALSE
TMEM106B	gp_8489	ENSG00000106460	Q9NUM4_N183	HexNAc(2)Hex(5)	High-mannose	4.98302	6.25984e-07	TRUE	4.83063	1.36099e-06	TRUE	TRUE	TRUE	chr7:12229042:A:C	higher	TRUE
TMEM106B	gp_8490	ENSG00000106460	Q9NUM4_N183	HexNAc(2)Hex(6)	High-mannose	4.95006	7.41918e-07	TRUE	4.83063	1.36099e-06	TRUE	TRUE	TRUE	chr7:12229042:A:C	higher	TRUE
TMEM126A	gp_8188	ENSG00000171202	Q9H061_K183	Hex	Glycation	-6.85201	7.28212e-12	TRUE	-0.166328	0.867899	FALSE	FALSE	FALSE
TMEM132A	gp_6596	ENSG00000006118	Q24JP5_N71	HexNAc(5)Hex(4)NeuAc(1)	Hybrid/Complex	4.89147	1.00088e-06	TRUE			FALSE	FALSE	FALSE
Note: Rows are glycopeptiforms (gpID) that are significant in the unadjusted GlycoWAS or colocalized with AD (47 glycopeptiforms from 18 proteins; 42 GlycoWAS significant, 23 AD colocalized).

### Sheet: Supplementary Table S3
Supplementary Table S3: Quantified TMEM106B glycopeptiforms and their use in downstream analyses
ID	Sequence	Composition	Glycosite	Oxidized	n_quantified	n_MSMS	n_MBR	Analysis
TMEM_GP02	LNN[1216.4229]ISIIGPLDMK	HexNAc(2)Hex(5)	183	FALSE	152	113	39	Used
TMEM_GP03	LNN[1216.4229]ISIIGPLDM[15.9949]K	HexNAc(2)Hex(5)	183	TRUE	21	8	13	Not used
TMEM_GP04	LNN[1216.4229]ITIIGPLDMK	HexNAc(2)Hex(5)	183	FALSE	205	160	45	Used
TMEM_GP05	LNN[1216.4229]ITIIGPLDM[15.9949]K	HexNAc(2)Hex(5)	183	TRUE	163	68	95	Not used
TMEM_GP08	LNN[1378.4757]ISIIGPLDMK	HexNAc(2)Hex(6)	183	FALSE	190	157	33	Used
TMEM_GP09	LNN[1378.4757]ISIIGPLDM[15.9949]K	HexNAc(2)Hex(6)	183	TRUE	128	80	48	Not used
TMEM_GP10	LNN[1378.4757]ITIIGPLDMK	HexNAc(2)Hex(6)	183	FALSE	243	221	22	Used
TMEM_GP11	LNN[1378.4757]ITIIGPLDM[15.9949]K	HexNAc(2)Hex(6)	183	TRUE	236	195	41	Not used
TMEM_GP12	LNN[1403.5073]ITIIGPLDM[15.9949]K	HexNAc(3)Hex(4)Fuc(1)	183	TRUE	1	1	0	Not used
TMEM_GP14	LNN[1540.5284]ISIIGPLDMK	HexNAc(2)Hex(7)	183	FALSE	94	46	48	Used
TMEM_GP16	LNN[1540.5284]ITIIGPLDMK	HexNAc(2)Hex(7)	183	FALSE	175	143	32	Used
TMEM_GP17	LNN[1540.5284]ITIIGPLDM[15.9949]K	HexNAc(2)Hex(7)	183	TRUE	102	44	58	Not used
TMEM_GP18	LNN[1702.5813]ISIIGPLDMK	HexNAc(2)Hex(8)	183	FALSE	10	7	3	Not used
TMEM_GP19	LNN[1702.5813]ITIIGPLDMK	HexNAc(2)Hex(8)	183	FALSE	95	70	25	Not used
TMEM_GP20	LNN[1702.5813]ITIIGPLDM[15.9949]K	HexNAc(2)Hex(8)	183	TRUE	4	1	3	Not used
TMEM_GP22	LNN[3009.0735]ITIIGPLDMK	HexNAc(7)Hex(8)NeuAc(1)	183	FALSE	2	1	1	Not used
Note: Bracketed values in Sequence indicate modification masses (Da). n_quantified counts samples with positive intensity, partitioned into direct MS/MS-supported (n_MSMS) and match-between-runs (n_MBR) observations.

### Sheet: Supplementary Table S4
Supplementary Table S4: TMEM106B peptide-level pQTL of the coding variant T185S (rs3173615)
ID	Peptide sequence	Start (aa)	End (aa)	Observations (n)	Missing values (%)	pQTL P value (T185S, rs3173615)	Coefficient (per G allele)
N_1*	EDAYDGVTSENMR	15	27	563	18.3	0.752	0.039
N_2	NGDVSQFPYVEFTGR	42	56	534	22.5	0.467	0.062
N_3	DSVTCPTCQGTGR	57	69	427	38	0.18	0.081
N_4*	GQENQLVALIPYSDQR	73	88	643	6.7	0.83	-0.038
C_core	SAYVSYDVQK	130	139	689	0	1.52e-24	-0.566
C_boundary	YQYVDCGR	248	255	686	0.4	4.36e-13	-0.227
Note: * N-terminal peptides used for the N_mean score. Positions refer to UniProt Q9NUM4.

### Sheet: Supplementary Table S5
Supplementary Table S5: APOD glycopeptiform trans-colocalization at the GRN locus with AD GWAS
Gene	Glycopeptiform ID	Glycosite	Peptide sequence	Glycan composition	Glycan class	Robust CoS ID	AD colocalized	Colocalization signal	Colocalization lead variant	Colocalization confidence (NPC)
APOD	gp_1796	P05090_N98	ADGTVNQIEGEATPVN[+1038.375]LTEPAK	HexNAc(2)Hex(3)Fuc(1)	Paucimannose	cos2	Yes	AD-colocalized	chr17:44352876:C:T	1
APOD	gp_1797	P05090_N98	ADGTVNQIEGEATPVN[+1038.375]LTEPAKLEVK	HexNAc(2)Hex(3)Fuc(1)	Paucimannose	cos2	Yes	AD-colocalized	chr17:44352876:C:T	1
APOD	gp_1798	P05090_N98	ADGTVNQIEGEATPVN[+1054.370]LTEPAK	HexNAc(2)Hex(4)	Paucimannose	cos2	Yes	AD-colocalized	chr17:44352876:C:T	1
APOD	gp_1820	P05090_N98	ADGTVNQIEGEATPVN[+876.322]LTEPAK	HexNAc(2)Hex(2)Fuc(1)	Paucimannose	cos2; cos3	Yes	AD-colocalized; glycopeptiform-only	chr17:44352876:C:T; chr17:44488288:G:A	1; 0.726
APOD	gp_1822	P05090_N98	ADGTVNQIEGEATPVN[+892.317]LTEPAK	HexNAc(2)Hex(3)	Paucimannose	cos2	Yes	AD-colocalized	chr17:44352876:C:T	1
APOD	gp_1823	P05090_N98	ADGTVNQIEGEATPVN[+892.317]LTEPAKLEVK	HexNAc(2)Hex(3)	Paucimannose	cos2	Yes	AD-colocalized	chr17:44352876:C:T	1
APOD	gp_1799	P05090_N98	ADGTVNQIEGEATPVN[+1054.370]LTEPAKLEVK	HexNAc(2)Hex(4)	Paucimannose		No	none
APOD	gp_1800	P05090_N98	ADGTVNQIEGEATPVN[+1216.423]LTEPAK	HexNAc(2)Hex(5)	High-mannose		No	none
APOD	gp_1801	P05090_N98	ADGTVNQIEGEATPVN[+1216.423]LTEPAKLEVK	HexNAc(2)Hex(5)	High-mannose		No	none
APOD	gp_1802	P05090_N98	ADGTVNQIEGEATPVN[+1257.449]LTEPAK	HexNAc(3)Hex(4)	Hybrid/Complex		No	none
APOD	gp_1803	P05090_N98	ADGTVNQIEGEATPVN[+1378.476]LTEPAK	HexNAc(2)Hex(6)	High-mannose		No	none
APOD	gp_1804	P05090_N98	ADGTVNQIEGEATPVN[+1378.476]LTEPAKLEVK	HexNAc(2)Hex(6)	High-mannose		No	none
APOD	gp_1805	P05090_N98	ADGTVNQIEGEATPVN[+1403.507]LTEPAK	HexNAc(3)Hex(4)Fuc(1)	Hybrid/Complex		No	none
APOD	gp_1806	P05090_N98	ADGTVNQIEGEATPVN[+1403.507]LTEPAKLEVK	HexNAc(3)Hex(4)Fuc(1)	Hybrid/Complex		No	none
APOD	gp_1807	P05090_N98	ADGTVNQIEGEATPVN[+1540.529]LTEPAK	HexNAc(2)Hex(7)	High-mannose		No	none
APOD	gp_1808	P05090_N98	ADGTVNQIEGEATPVN[+1540.529]LTEPAKLEVK	HexNAc(2)Hex(7)	High-mannose		No	none
APOD	gp_1809	P05090_N98	ADGTVNQIEGEATPVN[+1548.545]LTEPAK	HexNAc(3)Hex(4)NeuAc(1)	Hybrid/Complex		No	none
APOD	gp_1810	P05090_N98	ADGTVNQIEGEATPVN[+1694.603]LTEPAK	HexNAc(3)Hex(4)Fuc(1)NeuAc(1)	Hybrid/Complex		No	none
APOD	gp_1811	P05090_N98	ADGTVNQIEGEATPVN[+1702.581]LTEPAK	HexNAc(2)Hex(8)	High-mannose		No	none
APOD	gp_1812	P05090_N98	ADGTVNQIEGEATPVN[+1702.581]LTEPAKLEVK	HexNAc(2)Hex(8)	High-mannose		No	none
APOD	gp_1813	P05090_N98	ADGTVNQIEGEATPVN[+1864.634]LTEPAK	HexNAc(2)Hex(9)	High-mannose		No	none
APOD	gp_1814	P05090_N98	ADGTVNQIEGEATPVN[+1864.634]LTEPAKLEVK	HexNAc(2)Hex(9)	High-mannose		No	none
APOD	gp_1815	P05090_N98	ADGTVNQIEGEATPVN[+203.079]LTEPAKLEVK	HexNAc(1)	Other		No	none
APOD	gp_1816	P05090_N98	ADGTVNQIEGEATPVN[+2141.788]LTEPAK	HexNAc(6)Hex(3)Fuc(1)NeuAc(1)	Hybrid/Complex		No	none
APOD	gp_1817	P05090_N98	ADGTVNQIEGEATPVN[+2149.767]LTEPAK	HexNAc(5)Hex(7)	Hybrid/Complex		No	none
APOD	gp_1818	P05090_N98	ADGTVNQIEGEATPVN[+2157.783]LTEPAK	HexNAc(6)Hex(4)NeuAc(1)	Hybrid/Complex		No	none
APOD	gp_1819	P05090_N98	ADGTVNQIEGEATPVN[+2350.830]LTEPAK	HexNAc(4)Hex(5)Fuc(1)NeuAc(2)	Hybrid/Complex		No	none
APOD	gp_1821	P05090_N98	ADGTVNQIEGEATPVN[+876.322]LTEPAKLEVK	HexNAc(2)Hex(2)Fuc(1)	Paucimannose	cos3	No	glycopeptiform-only	chr17:44488288:G:A	0.726
APOD	gp_1824	P05090_N65	IPTTFENGRC[+57.021]IQAN[+1216.423]YSLMENGK	HexNAc(2)Hex(5)	High-mannose		No	none
APOD	gp_1825	P05090_K164	NPNLPPETVDSLK[+162.053]NILTSNNIDVK	Hex	Hexose-only		No	none
Note: Colocalization set 1 (cos1) was excluded during postprocessing because not all outcomes met the nominal association threshold (P < 1 × 10⁻⁴).
